# New manual qPCR assay validated on tongue swabs collected and processed in Uganda shows sensitivity that rivals sputum-based molecular TB diagnostics

**DOI:** 10.1101/2023.08.10.23293680

**Authors:** Amy Steadman, Alfred Andama, Alexey Ball, Job Mukwatamundu, Khushboo Khimani, Tessa Mochizuki, Lucy Asege, Alice Bukirwa, John Baptist Kato, David Katumba, Esther Kisakye, Wilson Mangeni, Sandra Mwebe, Martha Nakaye, Irene Nasuna, Justine Nyawere, Deryk Visente, Catherine Cook, Talemwa Nalugwa, Christine M. Bachman, Fred Semitalia, Bernhard H. Weigl, John Connelly, William Worodria, Adithya Cattamanchi

## Abstract

**Background:** Reliance on sputum-based testing is a key barrier to increasing access to molecular diagnostics for tuberculosis (TB). Many people with TB are unable to produce and sputum processing increases the complexity and cost of molecular assays. Tongue swabs are emerging as an alternative to sputum, but performance limits are uncertain.

**Methods:** From June 2022 to July 2023, we enrolled 397 consecutive adults with cough >2 weeks at two health centers in Kampala, Uganda. We collected routine demographic and clinical information, sputum for routine TB testing (one Xpert MTB/RIF Ultra® and two liquid cultures), and up to four tongue swabs for same-day qPCR. We evaluated tongue swab qPCR diagnostic accuracy in reference to sputum TB test results, quantified TB targets per swab, assessed the impact of serial swabbing, and compared two swab types (Copan FLOQSWAB® and Steripack® spun polyester swabs).

**Results:** Among 397 participants, 43.1% were female, median age was 33 years, 23.5% were living with HIV (PLHIV) and 32.3% had confirmed TB. Sputum Xpert Ultra and tongue swab qPCR results were concordant for 98.2% [96.2-99.1] of participants. Tongue swab qPCR sensitivity was 91.0% [84.6-94.9] and specificity 98.9% [96.2-99.8] vs. microbiological reference standard (MRS). A single tongue swab recovered a seven-log range of TB copies, with a decreasing recovery trend among four serial swabs. We found no difference between swab types.

**Conclusions:** Tongue swabs show promise as an alternative to sputum for TB diagnosis, with sensitivity approaching sputum-based molecular tests. Our results provide valuable insights for developing successful tongue swab-based TB diagnostics.
