## Supplemental document 1: Oligo sequences for "New manual qPCR assay validated on tongue swabs collected and processed in Uganda shows sensitivity that rivals sputum-based molecular TB diagnostics"

### Sheet: Sequences
Primer Name	Type	Primer Length	Primer Sequence (5'-->3')	Product Size	Tm	Hairpin Tm	Self Dimer Tm	Other interactions	TaqMan Probe Name	Probe Fluorophore	Probe length	TaqMan Probe Sequence	Probe TM	Other
TARGET: MTB IS6110 (16 repeats in H37Rv)
IV_01F2	forward	19	GACCACCAGCACCTAACCG	85	64.8	None	None	None	IV_01P20	5' 6-FAM/ZEN/3' IBFQ	22	ACCTATGTGTCGACCTGGGCAG	68
IV_01R2	reverse	18	GTGACAAAGGCCACGTAG	85	61.1	None	15.1	None	IDT custom oligo
TARGET: MTB IS1081 (6 repeats in H37Rv)
IV_103F	forward	18	TACCGCCACCGTGATTTC	83	61.1	None	7.8	None	IV_103P20	5' YAK/ZEN/3' IBFQ	19	CCGTGCCGCAACCATCGAC	68.5
IV_103R2	reverse	17	TCCGGGAAATAGCTGCC	83	62.1	None	5.8	None	IDT custom oligo
TARGET: Human RNase P
RP-F_CDC (IDT Cat# 10006836)	forward	19	AGATTTGGACCTGCGAGCG	65	60.4	None	2.4	None	RP-P_CDC	Cy®5	23	TTCTGACCTGAAGGCTCTGCGCG	67.2	has hairpin (40.3)
RP-R_CDC (IDT Cat#10006837)	reverse	20	GAGCGGCTGTCTCCACAAGT	65	62.4	29.8	7.5	2.4	IDT Cat# 10011568)
