## Supplemental document 5: Data from combined studies for "New manual qPCR assay validated on tongue swabs collected and processed in Uganda shows sensitivity that rivals sputum-based molecular TB diagnostics"

### Sheet: Demographics Table 1
		Overall	Serial Swabbing (Sub-study 1)	Copan vs.Steripack (Sub-study 2)	Shortened Swab Time (Sub-study 3)
Total with valid qPCR result		378	97	133	148
Sex at birth	Male	215 (56.9%)	53 (54.6%)	79 (59.4%)	83 (56.1%)
	Female	163 (43.1%)	44 (45.4%)	54 (40.6%)	65 (43.9%)
Median age (IQR)		33 (26, 43)	32 (26, 42)	36 (28, 43)	32 (25, 42)
PLHIV		89 (23.5%)	22 (22.7%)	35 (26.3%)	32 (21.6%)
Prior TB		55 (14.6%)	19 (19.6%)	16 (12.0%)	20 (13.5%)
Xpert Ultra Sputum result	TB Negative	262 (69.3%)	64 (66.0%)	90 (67.7%)	108 (73.0%)
	TB Positive	113 (30.0%)	32 (33.0%)	41 (30.8%)	40 (27.0%)
	Trace	3 (0.7%)	1 (1.0%)	2 (1.5%)	0 (0%)
Xpert semi-quantitative grade	Trace	3 (0.7%)	1 (1.0%)	2 (1.5%)	0 (0%)
	Very low	5 (1.3%)	0 (0%)	3 (2.3%)	2 (1.4%)
	Low	36 (9.5%)	6 (6.2%0	9 (6.8%)	11 (7.4%)
	Medium	33 (8.7%)	12 (12.4%)	11 (8.3%)	10 (6.8%)
	High	49 (13.0%)	14 (14.4%)	18 (13.5%)	17 (11.5%)
Microbiologic reference standard	TB Negative	190 (50.3%)	62 (63.9%)	74 (55.6%)	54 (36.5%)
	TB Positive	122 (32.3%)	33 (34.0%)	46 (34.6%)	42 (28.4%)
	Indeterminate	24 (6.3%)	2 (2.1%)	13 (9.7%)	6 (4.1%)
	Pending	46 (12.2%)	0 (0%)	0 (0%)	46 (31.1%)

### Sheet: Diagnostic Performance
	Samples with valid paired Xpert and qPCR results			Excluded qPCR
	Xpert (sputum)	qPCR (tongue swab)	Percent Agreement [95% CI]	Invalid	Not Tested
Total enrolled = 397	378	378		13 (3.3%)	6 (1.5%)
Overall agreement (without Trace)	375	370	98.7 [96.9, 99.4]
Overall agreement (with Trace)	378	371	98.2 [96.2, 99.1]
Negative	262	259	98.9 [96.7, 99.7]	10 (3.8%)	5 (1.2%)
Positive (excluding Trace)	113	111	98.2 [93.8, 99.7]	3 (2.7%)	0
Positive (including Trace)	116	112	96.6 [91.5, 98.7]	3 (2.7%)	1 (0.09)%
Xpert Ultra Semi-Quantitative
Very low	5	3	60.0 [23.1, 92.9]	1
Low	26	26	100.0 [86.7, 100.0]
Medium	33	33	100.0 [89.8, 100.0]	1
High	49	49	100.0 [92.6, 100.0]	1
Trace	3	1	33.3 [1.3, 69.9]		1
	Samples with valid paired MRS and qPCR results [95% CI]			Excluded qPCR
	MRS (sputum)	qPCR (tongue swab)	Agreement	Invalid	Not Tested
Total with valid results and culture data	312	312		13 (3.9%)	6 (1.8%)
MRS Negative (culture negative)	190	188	98.9 [96.2-99.8]	8	2
MRS Positive (culture plus Xpert)	122	111	91.0 [84.6-94.9]	4	1
Total	312	299	95.8 [93.0-97.5]
Indeterminate	24			1	3
Pending Culture Results	46
	Number of samples with valid matched MRS, Xpert, qPCR Results			Excluded qPCR
	MRS (sputum)	Xpert Ultra (sputum)	Agreement	Invalid	Not Tested
Total with valid results and culture data	312	312		13 (3.9%)	6 (1.8%)
MRS Negative (culture negative)	190	189	99.5 [97.1-100.0]	8	2
MRS Positive (culture plus Xpert)	122	115	94.3 [88.6-97.2]	4	1
Total	312	303	97.1 [94.6-98.5]
Indeterminate	24			1	3
Pending Culture Results	46
	Culture Positive	Culture Negative	No Culture Data
Xpert Ultra Trace	1	1	2		1

### Sheet: Part 1 Delta-Delta CT
Comparing Swab 2 to Swab 1
Average CT experimental value (Swab 2)	Average CT experimental RNaseP value (Swab 2)	Change in experimental values	Average CT control value (Swab 1)	Average CT control RNaseP value (Swab 1)	Change in control values	Delta delta CT	Expression fold change
27.6249	24.0571	3.56778	26.8676	23.7634	3.10425	0.463532	0.725208
Comparing Swab 3 to Swab 1
Average CT experimental value (Swab 3)	Average CT experimental RNaseP value (Swab 3)	Change in experimental values	Average CT control value (Swab 1)	Average CT control RNaseP value (Swab 1)	Change in control values	Delta delta CT	Expression fold change
27.981	24.1987	3.78237	26.8676	23.7634	3.10425	0.678123	0.624978
Comparing Swab 4 to Swab 1
Average CT experimental value (Swab 4)	Average CT experimental RNaseP value (Swab 4)	Change in experimental values	Average CT control value (Swab 1)	Average CT control RNaseP value (Swab 1)	Change in control values	Delta delta CT	Expression fold change
28.3984	24.3515	4.04687	26.8676	23.7634	3.10425	0.942628	0.520284
Comparing Swab 3 to Swab 2
Average CT experimental value (Swab 3)	Average CT experimental RNaseP value (Swab 3)	Change in experimental values	Average CT control value (Swab 2)	Average CT control RNaseP value (Swab 2)	Change in control values	Delta delta CT	Expression fold change
27.981	24.1987	3.78237	27.6249	24.0571	3.56778	0.214591	0.861791
Comparing Swab 4 to Swab 3
Average CT experimental value (Swab 4)	Average CT experimental RNaseP value (Swab 4)	Change in experimental values	Average CT control value (Swab 3)	Average CT control RNaseP value (Swab 3)	Change in control values	Delta delta CT	Expression fold change
28.3984	24.3515	4.04687	27.981	24.1987	3.78237	0.264504	0.832485

### Sheet: Part 1 TB positives
	Mean IS6110 Copies per 50ul well												Mean IS1081 Copies per 50ul well												Mean RNaseP Ct Values per 50ul well
Participant with positive result	Swab 1			Swab 2			Swab 3			Swab 4			Swab 1			Swab 2			Swab 3			Swab 4			Swab 1			Swab 2			Swab 3			Swab 4
	IS6110 Copies per 50ul well	SD	N	IS6110 Copies per 50ul well	SD	N	IS6110 Copies per 50ul well	SD	N	IS6110 Copies per 50ul well	SD	N	IS1081 Copies per 50ul well	SD	N	IS1081 Copies per 50ul well	SD	N	IS1081 Copies per 50ul well	SD	N	IS1081 Copies per 50ul well	SD	N	Mean RNaseP Ct Values per 50ul well	SD	N	Mean RNaseP Ct Values per 50ul well	SD	N	Mean RNaseP Ct Values per 50ul well	SD	N	Mean RNaseP Ct Values per 50ul well	SD	N
1	13.0186	2.72906	5	3.032	2.0122	5	3.9002	2.71094	5	3.684	2.95879	5	4305.22	185.261	5	1774.79	152.058	5	835.302	76.5602	5	IS1081 Copies per 50ul well	70.3553	5	25.653	0.180599	5	25.8914	0.152728	5	25.0688	0.13021	5	25.1536	0.147487	5
2	1398.9	79.5529	5	533.331	26.1693	5	267.99	14.4425	5	178.964	15.7815	5	8.308	2.49722	5	2.196	1.485	5	3.1876	3.69367	5	1.8374	0.940689	5	24.3804	0.109443	5	25.158	0.084785	5	25.6058	0.203397	5	25.795	0.28004	5
3	700.117	79.4367	5	299.391	31.5061	5	3325.48	236.802	5	549.479	59.5931	5	178.638	47.7019	5	97.4252	31.634	5	1493.29	137.722	5	255.625	43.008	5	26.0528	0.145629	5	25.9214	0.112618	5	26.1618	0.0720465	5	26.7064	0.157106	5
4	21531.7	3227.86	5	16908.6	1471.05	5	12761.7	931.339	5	7922.88	997.261	5	4398.12	923.974	5	4349.29	546.369	5	3531.37	629.719	5	2489.07	240.779	5	23.142	0.101151	5	23.1486	0.223397	5	23.1524	0.218733	5	23.4554	0.136115	5
5	234.945	24.5169	5	116.434	13.5383	5	98.2836	12.2632	5	106.121	4.75368	5	895.545	98.9598	5	394.965	74.8511	5	259.426	35.1546	5	203.694	51.8419	5	22.9168	0.0902895	5	22.6264	0.234661	5	22.268	0.225846	5	22.1242	0.0856137	5
6	1014.68	52.1557	5	322.812	52.0423	5	70.9156	5.90394	5	31.3924	2.94932	5	558.778	28.7889	5	192.962	78.2144	5	34.2776	4.17533	5	16.4574	2.75159	5	23.1414	0.128951	5	23.086	0.0452824	5	23.4086	0.309666	5	24.0186	0.235594	5
7	92.1914	11.2457	5	82.8416	11.7572	5	154.891	18.4073	5	78.2322	12.0069	5	29.8336	4.06085	5	32.3446	6.57146	5	59.1888	10.0789	5	29.1764	4.09791	5	25.153	0.0506804	5	26.048	0.227085	5	25.7646	0.117061	5	25.9488	0.161854	5
8	517.351	87.8328	5	536.892	61.3756	5	426.237	99.3336	5	245.569	20.4223	5	65.2642	36.1013	5	85.4376	37.7591	5	87.6854	29.6908	5	52.9942	21.093	5	21.3258	0.244108	5	21.9874	0.0637048	5	22.548	0.210118	5	22.4404	0.106164	5
9	20322	1138.39	5	11534.1	1225.06	5	9601.42	958.359	5	6130.88	337.262	5	6071.5	593.546	5	3060.56	236.038	5	2036.36	176.421	5	1056.02	115.99	5	24.6346	0.193841	5	23.5694	0.234021	5	23.4474	0.10167	5	23.582	0.170281	5
10	5265.26	422.413	5	3371.54	151.47	5	1679.49	109.816	5	996.891	86.9299	5	1565.45	126.7	5	1118.64	182.67	5	632.118	118.238	5	342.218	36.8487	5	24.2362	0.244703	5	23.7574	0.190374	5	24.15	0.176448	5	24.9688	0.151245	5
11	29316.8	684.204	5	38024.1	5375.56	5	31580.1	2322.66	5	23967.3	3252.35	5	13832.3	2259.19	5	17304.7	7344.38	5	10993.4	3027.29	5	10216.9	4766.36	5	23.151	0.163467	5	22.6908	0.247498	5	22.5852	0.115036	5	22.4694	0.350651	5
12	9824.09	1136.93	5	6754	1163.24	5	6136.98	662.235	5	3999.76	447.149	5	627.876	307.08	5	888.01	411.303	5	1169.56	321.998	5	904.635	188.352	5	21.3348	0.145881	5	21.8456	0.19291	5	22.7092	0.147495	5	23.3264	0.11232	5
13	5072.42	269.953	5	1813.6	118.831	5	421.583	21.1193	5	482.697	20.1634	5	NO DATA			NO DATA			NO DATA			NO DATA			26.4402	0.250762	5	26.6524	0.27147	5	28.2752	0.255628	5	27.271	0.223715	5
14	35715.1	4426.86	5	19333.6	1494.96	5	15846.3	1072.48	5	15149.4	700.383	5	13872.8	1680.68	5	9582.75	1198.73	5	7360.39	597.427	5	7151.68	877.614	5	24.5248	0.145673	5	25.8368	0.147125	5	25.8286	0.0328983	5	26.0286	0.0973206	5
15	330.773	29.9057	5	162.002	18.4605	5	95.8066	16.0738	5	830.064	91.5451	5	40.8862	14.8531	5	23.1482	8.23229	5	14.4582	6.02164	5	340.828	61.8031	5	22.5676	0.300394	5	23.0424	0.108089	5	23.3038	0.157095	5	24.2238	0.184992	5
16	3.246	0.407901	5	0		0	0		0	0		0	0.926	0.297726	5	0		0	0		0	0		0	24.7556	0.300305	5	24.9188	0.216784	5	24.6622	0.214812	5	24.3866	0.109247	5
17	328675	20774.4	5	165108	18645.5	5	114723	11476.4	5	78844.8	10760.7	5	141992	8816.62	5	76439	7037.33	5	53592.8	5145.52	5	38701.8	5264.34	5	24.5752	0.129477	5	25.4138	0.207288	5	25.744	0.0792654	5	25.9418	0.267093	5
18	256693	41153.4	5	121445	7588.7	5	75709	6879.96	5	42239	4022.39	5	98162.8	15692.6	5	47701.3	4723.17	5	30491.3	4049.02	5	15850.5	1973.9	5	21.5706	0.216352	5	22.4432	0.0457023	5	22.9532	0.206518	5	23.2884	0.108944	5
19	54013.3	7555.75	5	40200.6	3057.7	5	31792.5	6566.63	5	16805.6	3097.9	5	17109.1	3160.73	5	12596.4	627.323	5	7738.2	1026.67	5	6381.44	1092.25	5	24.3424	0.225698	5	24.889	0.156577	5	25.1078	0.244916	5	25.7736	0.245032	5
20	293.03	76.3964	5	115.557	41.8265	5	98.4756	20.5339	5	68.1582	14.0355	5	70.7952	23.4572	5	14.2584	10.073	5	25.6084	5.65758	5	16.5194	6.05988	5	23.9198	0.0947745	5	25.6402	0.108184	5	25.236	0.167981	5	25.787	0.178496	5
21	206639	19330	5	157934	19884.7	5	90264.4	10340.1	5	70523.1	7101.38	5	38507.8	8535.33	5	34205.3	6717	5	19385.9	4101.59	5	18524.2	3852.4	5	22.4178	0.201401	5	22.885	0.197656	5	23.4762	0.32684	5	23.6138	0.196758	5
22	5845.22	549.53	5	4657.97	530.183	5	3151.86	389.37	5	2560.9	455.913	5	785.788	259.992	5	877.201	313.17	5	758.734	251.879	5	601.211	274.68	5	21.9668	0.156036	5	22.7058	0.222703	5	23.8378	0.352493	5	23.259	0.644872	5
23	25462.6	1916.93	5	25006.5	2668.77	5	18031	1648.3	5	13280.9	1198.17	5	10893.9	999.327	5	9974.38	1117.05	5	7351.16	1498.25	5	5667.12	432.703	5	24.1414	0.172848	5	23.3866	0.243556	5	23.3766	0.202934	5	23.6238	0.166963	5
24	168532	6858.33	5	115249	7654.42	5	167649	6696.4	5	104021	6815.91	5	57155.8	4615.78	5	40224.7	4052.5	5	58053.2	1894.65	5	39461	5120.99	5	24.8068	0.107421	5	25.2068	0.1231	5	24.0334	0.111619	5	24.2746	0.0718491	5
25	85.6132	10.1226	5	31.9974	8.50513	5	46.298	10.7496	4	65.4464	22.0095	5	12.9258	2.30825	5	4.1232	1.70615	5	8.642	3.39406	4	14.5928	4.52138	5	23.2984	0.0930419	5	23.183	0.161799	5	23.5265	0.177062	4	23.6206	0.128801	5
26	6366.85	438.909	5	4011.19	255.624	5	2203.64	137.322	5	2954.54	301.7	5	2111.69	210.342	5	1248.56	119.983	5	756.34	92.7615	5	943.232	100.408	5	25.0148	0.15092	5	25.3824	0.0271256	5	25.717	0.0893029	5	25.1034	0.129741	5
27	2038.66	119.467	5	1147.84	51.4	5	1029.51	126.632	5	886.057	48.1982	5	104.865	20.9868	5	67.8402	19.1344	5	28.0598	20.6364	5	24.9512	9.18709	5	19.9448	0.140942	5	20.419	0.195866	5	20.1134	0.189574	5	20.163	0.0718714	5
28	4408.93	192.92	5	3043.65	362.503	5	1913.65	126.254	5	1235.08	80.5937	5	2013.7	89.6331	5	1558.01	400.928	5	845.583	94.1955	5	553.361	33.0583	5	25.0334	0.160259	5	25.7434	0.149155	5	25.8948	0.187264	5	26.4784	0.186724	5
29	0.9938	0.876442	5	2.3554	1.47423	5	10.761	1.7949	5	4.6978	1.55523	5	0.401	0.509767	5	0.3966	0.299431	5	4.4062	2.9492	5	1.6864	1.36369	5	27.2216	0.0673446	5	27.1116	0.109783	5	26.3518	0.1537	5	26.5494	0.0992084	5
30	7747.56	587.634	5	4168.03	391.514	5	3473.84	195.175	5	2259.69	180.861	5	12970.4	4493.83	5	7450.61	252.878	5	7605.03	1547.45	5	4014.09	402.435	5	24.1614	0.198802	5	24.8256	0.275709	5	24.6616	0.109778	5	24.7678	0.149115	5
31	2275.84	364.699	5	2317.52	250.924	5	1675.86	78.4072	5	1408.57	61.6365	5	786.027	101.328	5	694.363	63.1911	5	446.272	87.2368	5	296.901	85.7433	5	24.2114	0.201804	5	24.1602	0.130628	5	23.9962	0.105904	5	23.321	0.265107	5
32	18483.7	3218.81	4	11522.1	384.411	5	6600.83	1027.55	5	3866.2	171.699	5	4972.93	1137.59	4	3950.25	361.824	5	2342.31	275.178	5	1737.49	238.058	5	25.7797	0.245603	4	25.3276	0.12352	5	25.5022	0.174667	5	25.5062	0.116386	5
33	426.573	43.3671	5	315.615	45.1937	5	217.481	23.8294	5	143.831	22.83	4	66.7638	25.9089	5	34.4996	14.7891	5	25.7764	8.55655	5	17.5472	4.02759	4	22.8234	0.203866	5	22.8964	0.133601	5	22.7052	0.245524	5	22.8615	0.233861	4
34	0		0	1.23791	0.44954	3	0		0	11.5135	6.97031	5	0		0	0.308609	0.0711834	2	0		0	2.36782	2.07467	5	25.5742	0.228471	5	25.9808	0.451481	5	26.1706	1.20263	5	26.44	1.01376	5

### Sheet: Part 2 TB Positives
		IS6110 Copies per 50ul well									IS1081 Copies per 50ul well									Mean RNaseP Ct Values per 50ul well
		Copan 1 (whole tongue)			Copan 2 (half tongue)			Steripack 1 (half tongue)			Copan 1 (whole tongue)			Copan 2 (half tongue)			Steripack 1 (half tongue)			Swab 1			Swab 2			Swab 3
Participant with positive result	Xpert Ultra Semiquantitative Status	Mean copies IS1081	SD	N	Mean copies IS1081	SD	N	Mean copies IS1081	SD	N	IS1081 Copies per 50ul well	SD	N	IS1081 Copies per 50ul well	SD	N	IS1081 Copies per 50ul well	SD	N	Mean RNaseP Ct Values per 50ul well	SD	N	Mean RNaseP Ct Values per 50ul well	SD	N	Mean RNaseP Ct Values per 50ul well	SD	N
35	H	7940.15	773.258	5	2105.31	259.822	5	3183.61	288.294	5	5552.52	439.003	5	1267.13	417.283	5	2043.72	306.491	5	23.6516	0.082691	5	24.2392	0.176592	5	23.5216	0.132758	5
36	VL	0		0	0		0	0		0	10.4101	2.45864	2	0		0	0		0	26.1092	0.187373	5	27.0064	1.70998	5	23.8586	0.333915	5
37	M	575.193	66.2705	5	465.575	42.808	5	247.183	22.5029	5	277.743	52.276	5	182.426	35.7453	5	71.5358	20.0029	5	23.8038	0.109776	5	23.5108	0.152333	5	23.4962	0.125764	5
38	M	2686.26	188.4	5	1004.88	121.299	5	1395.38	73.5517	5	1637.36	201.874	5	423.66	88.7	5	1099.84	71.495	5	25.0896	0.145718	5	24.5564	0.242962	5	25.7182	0.189286	5
39	H	4321.01	317.828	5	1381.54	131.674	5	5976.82	577.502	5	1534.09	187.403	5	439.764	132.465	5	1900.11	608.611	5	23.0584	0.22601	5	23.5986	0.202405	5	22.719	0.183582	5
40	H	10677.1	2007.26	5	5961.06	1306.7	5	5329.97	932.437	5	3094.87	861.918	5	1878.18	306.306	5	2215.23	974.02	5	23.0334	0.308822	5	23.3178	0.136135	5	23.2198	0.286441	5
41	H	282.31	31.0949	5	108.271	13.2768	5	117.039	13.3482	5	95.1561	23.2676	5	55.7759	3.75717	5	41.8409	13.9718	5	24.8612	0.117457	5	25.3128	0.238078	5	25.3362	0.194631	5
42	M	11207.1	548.81	5	7567.97	171.557	5	6345.39	322.477	5	4504.4	556.604	5	3396.36	703.545	5	2247.11	124.244	5	22.5094	0.166082	5	22.4486	0.113112	5	22.1008	0.237477	5
43	H	1487.97	163.585	5	570.479	53.5123	5	423.467	12.047	5	915.733	136.543	5	356.731	75.5871	5	235.926	27.4307	5	25.4142	0.206775	5	25.2912	0.254086	5	25.0038	0.15043	5
44	M	203.861	17.5332	5	80.6288	91.1705	5	141.621	74.8068	5	34.0935	14.9413	5	11.2535	19.9479	5	13.8729	10.3598	5	22.1754	0.137429	5	22.878	0.160977	5	22.5116	0.229451	5
45	H	46517.3	879.537	5	65575.1	3779	5	38092.2	3878.73	5	14202.3	2626.93	5	23257.2	8293.37	5	9680.46	2575.92	5	23.7382	0.257231	5	23.6154	0.12079	5	23.0966	0.128259	5
46	H	51765.8	5574.64	5	40859.8	5285.78	5	27129.6	1268.43	5	30145.3	12901.4	5	17623	1607.69	5	14429.9	1503.51	5	21.4526	0.130531	5	21.4608	0.293508	5	21.6752	0.0939079	5
47	H	534.404	59.6196	5	1193.87	120.6	5	376.194	15.0277	5	591.129	163.82	5	224.243	31.3266	5	180.905	32.8769	5	22.5692	0.096422	5	22.8914	0.169541	5	23.0648	0.358584	5
48	H	2421.46	680.957	5	578.091	99.2463	5	1591.8	174.916	5	1541.18	1009.09	4	164.437	50.2498	5	548.158	83.1114	5	23.561	0.157377	5	24.4422	0.1531	5	24.2938	0.183284	5
49	L	1819.79	71.7754	5	1769.41	256.45	5	820.493	52.002	5	883.631	54.4974	5	594.147	234.114	5	351.605	107.399	5	22.4294	0.266499	5	22.6224	0.273338	5	22.1552	0.153573	5
50	L	49.0202	10.0293	5	13.9948	3.91302	5	14.7745	3.11591	5	1.97737	1.08835	5	1.548	1.32733	2	1.02754	0.531868	5	23.4924	0.235007	5	23.5808	0.2718	5	23.467	0.0972163	5
51	M	9959.75	410.01	5	3632.78	1467.88	5	1530.11	104.466	5	4820.7	874.515	5	1589	717.469	5	976.833	393.704	5	24.883	0.281333	5	25.2632	0.583049	5	25.2678	0.600333	5
52	H	1528.62	105.924	5	528.74	51.6433	5	2116.56	112.229	5	460.718	55.0705	5	144.524	31.6965	5	614.36	135.758	5	22.7096	0.119951	5	23.9146	0.167916	5	22.9024	0.300124	5
53	H	2.94845	1.3268	5	1.26398	0	1	2.82655	1.00306	5	0		0	0		0	0.232712	0	1	21.3586	0.135454	5	21.3434	0.190867	5	22.0134	0.163613	5
54	L	176.019	29.9873	5	458.305	46.708	5	206.332	29.0138	5	26.4336	11.2921	5	15.8216	8.51355	5	54.7179	14.7266	5	25.0662	0.16961	5	24.483	0.0935895	5	25.01	0.0722046	5
55	L	30.6618	16.5127	5	22.5192	11.3549	5	10.6124	3.39362	5	8.20337	4.40341	5	5.10153	2.85299	5	3.83287	1.51901	5	27.6106	0.512033	5	27.143	0.281078	5	27.021	0.198824	5
56	M	2430.64	357.659	5	1364.73	245.206	5	1558.4	270.228	5	330.137	134.074	5	146.243	52.0081	5	129.489	49.2493	5	22.6768	0.0249239	5	22.9964	0.10551	5	22.3464	0.26903	5
57	H	45642.9	3027.03	5	18917.8	1646.98	5	12851.8	825.801	5	13948.6	3123.84	5	7705.71	6698.08	5	4273.39	710.522	5	22.3848	0.0920799	5	22.819	0.0823468	5	22.898	0.201347	4
58	H	535.625	49.7435	5	42.0375	6.47757	5	206.057	31.3503	5	397.932	88.9403	5	13.8232	4.7309	5	121.753	43.4422	5	21.582	0.124866	5	24.0494	0.200523	5	22.225	0.463492	5
59	H	37489.4	11101.5	5	10176.5	1545.08	5	15401.5	2641.16	5	13467	5465.44	5	2931.05	831.438	5	2676.54	2668.43	5	21.866	0.246977	5	22.494	0.175876	5	23.3552	0.479707	5
60	H	8153.59	1495.41	5	13496	2955.94	5	6418.04	1404.19	5	844.375	682.84	5	1049.18	414.392	5	997.141	535.208	5	22.8854	0.265389	5	23.1432	0.389918	5	23.8584	0.360586	5
61	M	571.703	49.6306	5	450.189	101.336	5	291.264	23.4801	5	163.915	67.4065	5	130.685	87.0593	5	35.7231	18.7478	5	24.304	0.16896	5	24.3792	0.184007	5	23.9294	0.17799	5
62	L	83.1484	124.408	5	10.942	6.41256	5	147.857	206.88	5	3.22236	4.02932	3	2.28917	0	1	4.2087	2.80967	3	26.4808	0.137881	5	26.5224	0.127243	5	26.8702	0.068196	5
63	H	5434.55	204.209	5	7033.29	417.564	5	1857.95	598.128	5	993.905	261.996	5	888.019	299.154	5	585.922	686.267	5	24.1388	0.130764	5	23.2912	0.178961	5	23.927	0.501599	5
64	H	782.839	154.54	5	680.934	101.858	5	1141.82	239.852	5	216.571	96.4158	5	230.453	33.3136	5	302.67	95.262	5	24.7102	0.444497	5	25.3576	0.189957	5	24.3206	0.243306	5
65	L	2.3641	1.63414	3	0		0	0		0	0.489578		1	0		0	0		0	22.4244	0.339049	5	23.8384	0.192436	5	23.589	0.10969	5
66	L	2.47187	1.60703	3	0		0	0		0	0		0	0		0	0		0	23.0916	0.171851	5	22.8396	0.0972769	5	23.3756	0.301531	5
67	N	1.14559	0	1	0		0	1.5461		1	0		0	0.883953	0	1	0		0	23.1326	0.190281	5	24.278	0.280252	5	22.713	0.188	5
68	L	144.228	48.77	5	26.8354	5.62771	5	41.7331	8.37035	5	24.9417	19.6887	5	4.8622	2.91859	5	5.57081	4.13802	5	22.7128	0.248024	5	22.458	0.177062	5	22.609	0.053782	5
69	M	9605.97	690.443	5	5592.5	1225.22	5	315.967	264.681	5	595.785	244.191	5	234.193	183.937	5	0.405637	0.0475344	2	22.0388	0.321062	5	21.0842	0.193532	5	21.6378	0.138669	5
70	VL	68.0795	19.4036	5	12.2464	7.49905	5	34.8053	7.42811	5	1.41035	1.25564	3	0		0	2.40439	1.51173	5	24.8108	0.0940463	5	24.4836	0.208039	5	24.5744	0.157646	5
71	L	108.331	25.1008	5	60.0342	14.6301	5	67.577	16.052	5	23.267	10.5833	5	11.232	2.1262	5	12.37	4.33733	5	23.8484	0.36278	5	24.5514	0.309169	5	24.1704	0.355376	5
72	H	121633	9962.31	5	63412.6	7114.3	5	110525	15260	5	33797.6	3066.52	5	18427.5	2283.25	5	27842.2	3788.73	5	22.0098	0.0622832	5	23.2028	0.148148	5	22.0064	0.179708	5
73	M	14635.5	718.468	5	15467.4	1284.65	5	12205.6	623.64	5	4544.73	292.959	5	5201.83	411.051	5	4330.19	421.619	5	23.7218	0.194017	5	24.6288	0.317771	5	24.5834	0.121792	5
74	M	8457.53	1285.42	5	4138.4	193.99	5	5010.35	449.695	5	3246.23	570.5	5	1749.99	427.161	5	2457.23	743.926	5	20.8294	0.0928806	5	21.8964	0.138693	5	21.892	0.10393	5
75	M	20034.8	1207.75	5	25242.7	3233.07	5	10950.9	847.275	5	6910.29	754.847	5	8101.97	1511.16	5	3846.44	1223.18	5	23.4004	0.387556	5	23.4598	0.277221	5	23.8724	0.242739	5

### Sheet: Part 3 TB Positives
		Mean IS6110 Copies per 50ul well			Mean IS1081 Copies per 50ul well			Mean RNaseP Ct Value per 50ul well
Participant with positive result	Xpert Ultra Semiquantitative Result	Mean IS6110 Copies per 50ul well	SD	N	Mean IS1081 Copies per 50ul well	SD	N	RNaseP Ct Value per 50ul well	Ct SD	N
76	M	1392.19	235.482	5	46.8606	18.1679	4	20.8199	0.130326	5
77	L	107.117	19.4719	5	23.0254	11.9974	5	24.4486	0.31856	5
78	H	33475.5	7058.38	5	11815	4184.43	5	22.7356	0.265182	5
79	M	908.905	39.9796	5	671.184	23.2768	5	24.7585	0.117576	5
80	L	71.4516	3.79986	5	9.91292	1.74266	5	21.8157	0.0253667	5
81	H	65296.3	1302.06	5	24925.6	3631.17	5	22.7531	0.134108	5
82	M	1701.7	120.261	5	690.242	135.531	5	24.5828	0.288837	5
83	L	482.706	41.2276	5	369.298	31.4557	5	27.57	0.127332	5
84	H	5287.7	413.315	5	976.701	270.166	5	23.9808	0.15114	5
85	L	162.611	23.2329	5	53.5605	31.5339	5	26.52	0.500127	5
86	H	1526.54	159.067	5	877.517	95.9611	5	22.6621	0.116472	5
87	L	2279.51	133.425	5	1243.92	103.957	5	22.7582	0.15743	5
88	H	7256.67	603.854	5	3508.55	703.765	5	21.5103	0.16503	5
89	M	5507.08	450.403	5	2299.29	225.609	5	23.3755	0.129265	5
90	H	9180.41	647.469	5	5673.51	1143.27	5	23.0958	0.151331	5
91	H	51855.4	2801.53	5	10673	2887.58	5	20.9678	0.0593453	5
92	M	110041	12575.5	5	12945.4	3663.44	5	21.3487	0.0714173	5
93	L	251.338	16.9179	5	30.5241	10.811	5	20.6496	0.130103	5
94	M	26004.5	2063.22	5	15644.7	2560.55	5	21.9977	0.168838	5
95	H	1627.98	230.31	5	773.337	169.74	5	25.0214	0.24285	5
96	H	63841.1	7108.51	5	17943.3	1396.81	5	21.6054	0.292006	5
97	H	1401.63	166.647	5	4874.16	333.81	5	22.0081	0.115623	5
98	H	3030.92	582.205	5	129.619	68.3241	5	22.0805	0.120651	5
99	VL	29.1138	7.38837	5	3.26694	0.488899	3	22.5487	0.0452677	5
100	N	3.25746	3.50183	5	0.431092	0	1	23.2365	0.146722	5
101	H	731.182	121.613	5	258.182	50.008	5	24.9314	0.0371187	5
102	M	641.576	70.3843	5	203.47	53.1553	5	21.9354	0.103491	5
103	L	132.601	14.1804	5	20.295	4.22991	5	24.9394	0.19155	5
104	VL	1456.92	390.872	5	2.93219	3.35617	2	23.9722	1.09045	5
105	M	1227.54	99.7438	5	350.539	36.5454	5	25.9002	0.227085	5
106	L	43.8599	16.5801	5	1.06661	0.773908	4	23.7226	0.123219	5
107	L	2902.38	128.108	5	276.669	87.6303	5	24.7126	0.184813	5
108	H	4123.84	195.723	5	1140.11	88.586	5	23.645	0.23264	5
109	M	5588.38	1018.15	5	1574.84	277.787	5	23.9782	0.211383	5
110	L	24.1998	7.19822	5	0		0	23.287	0.16942	5
111	M	2747.03	498.394	5	1049.48	283.114	5	24.9334	0.184772	5
112	H	2680.2	362.727	5	2394.95	321.635	5	24.3886	0.168791	5
113	H	5829.63	518.554	5	1672.38	456.067	5	23.5512	0.320832	5
114	H	12699.2	1157.9	5	1446.19	313.303	5	21.3828	0.178353	5
115	L	144.261	13.9837	5	70.4271	11.5094	5	25.7124	0.203921	5
116	H	26417.9	2320.36	5	8344.73	464.293	5	22.5696	0.0527949	5

### Sheet: Standards
	IS6110 Aggregated Standard Curve
1600000	18.2793	0.569758	105
160000	21.6969	0.607755	106
16000	25.0902	0.635654	106
1600	28.4202	0.68825	106
160	31.7109	0.700785	105
16	35.1856	1.02518	104
1.6	38.7016	1.26855	69
